# METHYLATION BIOMARKERS ASSOCIATED WITH DRUG-RESISTANT EPILEPSY

**DOI:** 10.1101/2022.03.14.22271975

**Authors:** Patricia Sánchez Jiménez, Marcos Elizalde-Horcada, Ancor Sanz-García, Inmaculada Granero-Cremades, María De Toledo, Paloma Pulido, Marta Navas, Ana Beatriz Gago-Veiga, Lola Alonso-Guirado, María Concepción Alonso-Cerezo, Desirée Nava-Cedeño, Francisco Abad-Santos, Cristina Virginia Torres-Díaz, María Carmen Ovejero-Benito

## Abstract

Epilepsy is a disabling neurological disease that affects 2% of the population. Drug-resistant epilepsy (DRE) affects 25-30% of epilepsy patients. Understanding its underlying mechanisms is key to adequately manage this condition. To analyze the main epigenetic marks of DRE an epigenome-wide association study was carried out including samples from different regions of DRE patients’ brain and peripheral blood. An Illumina Infinium MethylationEPIC BeadChip array including cortex, hippocampus, amygdala, and peripheral blood from DRE subjected to neurosurgical resection of the epileptogenic zone was used. Overall, 32, 59, 3210, and 6 differentially methylated probes (DMPs) associated with DRE were found in the hippocampus, amygdala, cortex, and peripheral blood, respectively. These DMPs harbored 19, 28, 1574, and 7 genes, respectively, which play different roles in processes such as neurotrophic or calcium signaling. Three of the top DMPs observed in cortex were validated with methylation specific qPCR. Moreover, 163 DMPs associated with neurosurgery response at 6 months were found in the hippocampus. Genes located on these DMPs were involved in diverse processes such as synaptic signaling and central nervous system development. Besides 3 DMPs in blood samples were associated with response to neurosurgery at 12 months. In conclusion, the present study reports genome-wide DNA methylation changes across different regions of the DRE brain. These changes could be useful for further studies to disentangle the bases of DRE to search for therapeutic alternatives for this disease. Furthermore, they could also help identify patients likely to respond to neurosurgery.
