## Supplementary Table 5 for "METHYLATION BIOMARKERS ASSOCIATED WITH DRUG-RESISTANT EPILEPSY"

### Sheet: A Hippocampus 6 months
Supplementary Table 5A. Significant differentially methylated probes associated with response to neurosurgery at 6 months in the hippocampus.
Illumina CpG ID	Chromosome	hg19 Genomic coordinate (on Chromosome)	Relation to Island	Genomic elements included in the CpGs*	Genes associated to CpG	Adjusted p-value (FDR)	%Δβ
cg12454238	chr17	75501606	OpenSea			0.0184138	-7.58159
cg18117600	chr15	53097649	Island		RP11-209K10.2	0.0316276	-6.55077
cg22840129	chr7	12981388	OpenSea			0.0197061	-6.41049
cg24174665	chr8	56433664	OpenSea	Body	RP11-628E19.2	0.0301916	-5.79483
cg21011494	chr18	24421312	OpenSea			0.0456267	-4.64553
cg07263475	chr11	16628808	Island		SOX6	0.0420516	-4.17252
cg17858541	chr1	241271624	OpenSea	Body	RGS7	0.0386871	-4.1274
cg12111714	chr13	26043472	Island	Body		0.0297577	-3.51333
cg19762965	chr11	35457895	OpenSea	Body		0.0111706	-3.37286
cg08611995	chr3	53074857	OpenSea	5'UTR	SFMBT1	0.00299027	-2.98441
cg12956783	chr5	16182183	S_Shore		RP11-19O2.2	0.0222594	-2.89892
cg08041481	chr6	100902470	N_Shore	Body		0.0197061	-2.79173
cg20433702	chr7	96633766	N_Shore	Body	DLX6 DLX6-AS1	0.0289929	-2.72155
cg21385983	chr22	37215619	S_Shelf	TSS200	CITF22-24E5.1 PVALB	0.0428751	-2.11836
cg04927725	chr8	30670732	S_Shore	TSS1500	PPP2CB	0.0115745	-2.08918
cg00388716	chr5	98108862	Island	TSS200;Body	RGMB CTC-463N11.3	0.0246725	-1.76487
cg25353308	chr1	120191124	Island	TSS1500	ZNF697	0.0248699	-1.74761
cg16267162	chr6	112575419	Island	5'UTR	LAMA4 RP11-506B6.6	0.0112709	-1.4969
cg06087185	chr6	29521499	Island			0.0386871	-1.08368
cg17985646	chr7	35293759	Island	TSS200	TBX20	0.0115745	-1.0809
cg08630869	chr7	100842115	N_Shelf	Body	MOGAT3	0.0115745	-1.05241
cg14242405	chr7	157545573	OpenSea	Body		0.0447615	-1.02036
cg09845762	chr11	68178211	N_Shore	Body		0.01847	-0.935554
cg12040830	chr11	112833773	Island	Body	RP11-629G13.1 NCAM1	0.0447615	-0.887847
cg08263571	chr2	237088462	Island		AC079135.1	0.0163413	-0.789419
cg13031740	chr11	56143818	OpenSea	1stExon	OR8U1	0.00692	-0.771725
cg08480901	chr4	1515011	Island			0.0144005	-0.635121
cg17935297	chr19	19651968	Island	Body		0.0246725	-0.606531
cg01914059	chr16	88448561	N_Shore			0.0114553	-0.575913
cg05782444	chr16	55525878	OpenSea	Body	MMP2	0.0171702	-0.562862
cg27655158	chr4	1396593	Island			0.0115745	-0.4
cg27618240	chr7	20824770	Island	Body		0.0445745	-0.383879
cg10883539	chr14	105456005	S_Shelf	Body	C14orf79	0.0248699	-0.363613
cg21308754	chr1	211306871	Island	Body;Body	KCNH1-IT1	0.0222594	-0.314005
cg02105519	chr5	140306205	Island	Body;TSS200	PCDHAC1	0.0332698	-0.302886
cg11288641	chr21	42688618	N_Shore	TSS200	FAM3B	0.0318658	-0.285081
cg23244488	chr7	19146032	Island			0.0210951	-0.283173
cg01107006	chr15	65670304	Island	1stExon;5'UTR	IGDCC3	0.0058384	-0.251262
cg04022555	chr17	8103571	OpenSea			0.0462127	-0.217122
cg26048448	chr1	197879380	N_Shore			0.0184138	-0.177504
cg13438540	chr1	197852951	OpenSea			0.0332698	-0.173236
cg01116059	chr5	121647630	Island	TSS200	SNCAIP	0.0456267	-0.169859
cg19052355	chr2	237076306	Island	1stExon	AC079135.1 GBX2	0.0332698	-0.166218
cg15379106	chr11	122611388	OpenSea	Body		0.0474222	-0.15931
cg05974816	chr2	1858740	OpenSea	Body		0.0258415	-0.158214
cg01950845	chr15	93632730	Island	TSS1500;TSS1500	RGMA	0.0456267	-0.154363
cg02764245	chr2	66803033	Island		AC007392.3	0.0349641	-0.15092
cg18580169	chr1	247888589	OpenSea		OR14A2 RP11-634B7.4	0.0447615	-0.149096
cg09932800	chr11	129636897	OpenSea			0.0356783	-0.125655
cg00769775	chr12	125412987	Island			0.034255	-0.119873
cg06285925	chr17	1083491	Island	5'UTR;TSS1500	ABR	0.0246725	-0.105597
cg00397324	chr21	42798594	Island	5'UTR;5'UTR	MX1	0.0456267	-0.102086
cg24895258	chr7	156792645	Island		MNX1	0.0163413	-0.0726927
cg15481223	chr17	5418311	OpenSea	Body	RNU7-31P	0.021526	-0.0720458
cg18740893	chr3	136538934	Island	5'UTR	SLC35G2	0.0286701	-0.0647326
cg13461241	chr19	52956771	Island	TSS200	ZNF578	0.0163413	-0.0616885
cg03612055	chr5	37840429	Island	TSS1500;TSS200	GDNF GDNF-AS1	0.0163413	-0.0616738
cg10920957	chr16	87635473	N_Shore	TSS1500	JPH3	0.0115745	-0.0557914
cg04154653	chr1	1133248	S_Shore	3'UTR	TTLL10	0.043254	-0.0498005
cg12518535	chr13	24477318	N_Shore		C1QTNF9B	0.0248699	-0.0487646
cg20955989	chr2	26916575	S_Shore	Body	KCNK3	0.0114553	-0.0463331
cg16960593	chr6	161087573	OpenSea	TSS200	LPA	0.0163413	-0.0423603
cg19727439	chr1	37500508	Island	TSS1500	GRIK3	0.00763992	-0.037137
cg21243889	chr8	20207356	OpenSea		RP11-563N12.2	0.0220605	-0.0350807
cg23037946	chr19	13741028	OpenSea			0.0386871	-0.0220583
cg14573056	chr17	8103616	OpenSea			0.0134231	-0.0193983
cg18454916	chr8	74005562	Island	TSS200	C8orf84	0.043254	-0.00822917
cg09045363	chr13	103497715	N_Shore	Body;TSS1500	ERCC5	0.0163413	-0.00686998
cg27127091	chr3	53036929	S_Shelf	5'UTR	SFMBT1	0.00299027	-0.0032142
cg21698185	chr8	1950112	Island	Body		0.00698062	0.00507148
cg15779891	chr3	141022255	OpenSea		RP11-438D8.2	0.0222594	0.00812012
cg18991549	chr5	140346309	Island	1stExon;TSS200;Body;5'UTR	PCDHAC2	0.0456267	0.00928841
cg10460003	chr17	79681865	N_Shore	Body	SLC25A10	0.0163413	0.01005
cg27239168	chr16	58192136	OpenSea	3'UTR	RP11-459F6.3 CSNK2A2	0.0184138	0.0121576
cg07882671	chr5	1883005	Island	TSS200	CTD-2194D22.3 IRX4	0.0494529	0.0124411
cg08241531	chr9	95921943	OpenSea			0.0447615	0.0335882
cg22242216	chr19	48947578	Island	3'UTR;TSS1500	GRIN2D GRWD1	0.0493862	0.034249
cg10724409	chr1	2332152	N_Shore	Body	RER1	0.0115745	0.0366002
cg25531700	chr12	132312744	Island	TSS200	MMP17	0.0492577	0.0369024
cg04682332	chr7	51149951	OpenSea	Body		0.0163413	0.0407945
cg20720697	chr2	1858583	OpenSea	Body		0.022133	0.0541475
cg25495685	chr7	150946199	S_Shore	Body;TSS1500	SMARCD3	0.0318658	0.0578969
cg23716457	chr16	75965028	OpenSea			0.0304224	0.0707056
cg15679432	chr3	149768539	Island		PFN2	0.033383	0.0759781
cg03694482	chr20	6210640	OpenSea		AL109618.1	0.0222594	0.0784593
cg10986849	chr2	206750583	OpenSea			0.0222594	0.0827047
cg02272599	chr19	11267029	S_Shore	TSS1500	SPC24	0.0468335	0.0828513
cg01160882	chr10	54075082	S_Shore	Body	DKK1	0.0386976	0.0880316
cg26718433	chr10	44880730	Island	TSS200	CXCL12	0.0279091	0.0954254
cg10504471	chr15	86623442	OpenSea		RP11-553E24.3	0.0356783	0.0962127
cg10690515	chr3	44751120	N_Shelf			0.0344366	0.0997805
cg02998861	chr19	1491701	Island	Body;TSS1500	PCSK4	0.0163413	0.10044
cg26673012	chr7	35293753	Island	TSS200	TBX20	0.0279091	0.103417
cg26453295	chr19	54851740	OpenSea	TSS1500	LILRA4	0.0220605	0.107015
cg18182438	chr13	38327937	OpenSea	Body		0.0266698	0.108297
cg22506453	chr17	39122753	OpenSea	1stExon	KRT39 AC004231.2	0.0302526	0.119002
cg21640333	chr7	54794693	OpenSea			0.0447615	0.122646
cg12321231	chr13	82233355	OpenSea			0.0356783	0.127117
cg07167168	chr20	41818788	Island	TSS1500	PTPRT	0.0246725	0.139397
cg25345615	chr5	68788497	Island	TSS200;5'UTR	OCLN	0.0115745	0.150193
cg13586115	chr19	292887	S_Shore	TSS1500	PPAP2C	0.0456267	0.154243
cg23884149	chr17	747203	S_Shelf	Body	NXN	0.01847	0.155261
cg25889711	chr10	102473609	Island			0.0314426	0.174068
cg21678765	chr1	21742745	OpenSea		RP11-293F5.1	0.0462127	0.176019
cg03198012	chr5	1241099	N_Shore	Body		0.0222594	0.176088
cg13551361	chr8	125876921	OpenSea			0.0404671	0.184885
cg04094729	chr1	14590277	OpenSea			0.0222594	0.187025
cg10912053	chr1	64239781	Island	5'UTR;1stExon	ROR1	0.0279091	0.189775
cg15836635	chr8	57025662	Island	1stExon	MOS	0.0222594	0.190552
cg26982744	chr20	45486961	OpenSea		7SK	0.0279091	0.191268
cg08072659	chr17	8103635	OpenSea			0.0114553	0.19387
cg09556826	chr6	28956259	Island		HCG16	0.033383	0.19551
cg19940537	chr10	60272938	Island	1stExon	BICC1	0.0115745	0.196142
cg16548496	chr5	60240481	N_Shore	TSS1500;Body5'UTR	NDUFAF2 ERCC8	0.0482952	0.205225
cg23935300	chr7	6661876	Island	Body		0.0115745	0.211374
cg07034362	chr3	125899552	Island	TSS200	ALDH1L1	0.0343742	0.211668
cg03836403	chr9	101550151	OpenSea	Body	ANKS6	0.0134231	0.215138
cg19703969	chr4	106817888	S_Shore	Body	NPNT	0.0222594	0.227037
cg23722187	chr19	57050312	Island	TSS200;TSS200	ZFP28	0.0258889	0.227511
cg08751108	chr16	77341526	OpenSea	Body		0.0447615	0.249088
cg01370122	chr2	1858674	OpenSea	Body		0.0259728	0.251535
cg14254482	chr15	99030336	OpenSea	5'UTR	FAM169B	0.0115745	0.254061
cg08952227	chr16	1831606	N_Shore	TSS1500;5'UTR	NUBP2 SPSB3 RP11-31I10.4	0.0328829	0.254256
cg08466913	chr19	51357561	OpenSea	TSS1500	KLK3	0.0279091	0.269983
cg27268184	chr1	75139581	OpenSea	TSS200	C1orf173 RP11-17E13.3	0.0386871	0.287921
cg08999486	chr14	103523305	Island	Body		0.0403351	0.298184
cg01889956	chr6	100650602	OpenSea			0.0456267	0.301464
cg23477406	chr12	132312741	Island	TSS200	MMP17	0.021526	0.305882
cg23905969	chr8	142955976	OpenSea			0.0279091	0.325568
cg08927443	chr18	25757565	Island	TSS200	CDH2	0.0222594	0.330654
cg09406960	chr2	176973470	Island	Body	HOXD11	0.0289929	0.359126
cg14252519	chr9	137533851	Island	1stExon;5'UTR	COL5A1	0.0349641	0.378106
cg09461286	chr16	10276081	Island	5'UTR;TSS200;1stExon	GRIN2A	0.0279091	0.38591
cg26015163	chr13	37838311	OpenSea			0.0386871	0.405392
cg22252272	chr14	23706751	OpenSea	TSS1500	C14orf164	0.00323799	0.428803
cg25701617	chr3	27661331	OpenSea			0.0163413	0.453518
cg12306576	chr9	36758049	OpenSea			0.0332698	0.499831
cg01069845	chr10	98273911	Island	TSS1500	TLL2	0.0320391	0.520629
cg03872957	chr5	173162935	OpenSea	Body	CTB-43E15.3	0.0445745	0.522699
cg05687686	chr2	180726697	S_Shore	TSS1500	MIR1258 ZNF385B	0.0332698	0.631239
cg21584422	chr12	113573942	S_Shore	1stExon;5'UTR	RASAL1	0.0386871	0.644114
cg18243853	chr12	117798077	Island	5'UTR	NOS1	0.0197061	0.667126
cg05362548	chr8	11205166	Island	Body	AF131216.5	0.00692	0.683193
cg08793877	chr2	71115994	Island		AC007040.5	0.0222594	0.71017
cg13329012	chr10	31780609	OpenSea	Body	ZEB1	0.0462127	0.941079
cg24396167	chr2	122088615	OpenSea			0.0279091	1.06891
cg06064549	chr4	88744491	OpenSea		MEPE	0.0328829	1.15039
cg03703637	chr5	178771776	Island	Body;Body		0.0386871	1.3334
cg05063395	chr8	18870993	N_Shore	Body		0.0222594	1.34787
cg23363014	chr6	30227800	Island	Body	HLA-L	0.0279091	1.37016
cg02004641	chr5	140306181	Island	Body;TSS200	PCDHAC1	0.0115745	1.42373
cg02704963	chr2	106529143	OpenSea			0.0321229	1.58082
cg08737136	chr1	38231880	S_Shore	TSS1500	EPHA10	0.0197061	1.68166
cg21282549	chr19	51925128	Island			0.0386871	1.9764
cg17775235	chr17	78450855	Island	TSS1500	NPTX1	0.0456267	2.33113
cg23518302	chr10	29488368	OpenSea			0.0343742	2.35828
cg25180585	chr17	49230756	Island	TSS200	NME2	0.0343742	2.45828
cg17160382	chr6	121758980	OpenSea	5'UTR	GJA1	0.0222594	3.13422
cg21201357	chr9	37746776	OpenSea	3'UTR	FRMPD1 RP11-613M10.9	0.0386871	3.32516
cg13341453	chr1	75139583	OpenSea	TSS200	C1orf173 RP11-17E13.3	0.0332698	3.5103
cg02302730	chr8	142526477	N_Shore			0.0343742	3.63506
cg18861140	chr18	3449789	Island	5'UTR;Body;TSS200;TSS1500	TGIF1	0.021526	5.9591
cg07170546	chr10	124459039	OpenSea	Body		0.0376166	6.71

### Sheet: B. Enrichr hippocampus 6 months
Supplementary Table 5 B. Enrichr of differentially methylated probes associated with response to neurosurgery at 6 months.
Database	Term	P-value	Adjusted p-value	Odds Ratio	Combined score
Elsevier Pathway Collection	WNT in Epithelial to Mesenchymal Transition in Cancer	6.499e-05	0.027	18.5	169.7
Elsevier Pathway Collection	Proteins Involved in Huntington Disease	0.0001392	0.032	9.76	81.16
MSigDB Hallmark 2021	Epithelial Mesenchymal Transition	7.001e-05	0.00189	7.6	72.74
BioCarta 2016	Nitric Oxide Signaling Pathway Homo sapiens h nos1Pathway	0.0001635	0.004088	33.56	292.63
BioCarta 2016	SUMOylation as a mechanism to modulate CtBP-dependent gene responses Homo sapiens h ctbp1Pathway	0.0008818	0.01102	59.17	416.15
Reactome 2016	Axon guidance Homo sapiens R-HSA-422475	3.816e-05	0.006417	4.53	46.12
Reactome 2016	Developmental Biology Homo sapiens R-HSA-1266738	4.023e-05	0.006417	3.76	38.02
CORUM	RNA polymerase II complex chromatin structure modifying (human)	0.00886901	0.0323065	15.4216	72.87
CORUM	Casein kinase II (beta-dimer alpha'-dimer) (human)	0.0113677	0.0323065	175.973	787.83
CORUM	Nitric oxide synthase-dystrophin complex skeletal muscle (mouse)	0.0113677	0.0323065	175.973	787.83
CORUM	MMP-2-claudin-1 complex (human)	0.0113677	0.0323065	175.973	787.83
CORUM	nNos-Capon-Dexras1 complex (mouse)	0.0170034	0.0323065	87.9823	358.47
CORUM	PCI-PSA-SCG2 complex (human)	0.0170034	0.0323065	87.9823	358.47
CORUM	Casein kinase II complex (human)	0.0170034	0.0323065	87.9823	358.47
CORUM	ITGAV-ITGB3-LAMA4 complex (human)	0.0170034	0.0323065	87.9823	358.47
CORUM	N-NOS-CHIP-HSP70-1 complex (human)	0.0170034	0.0323065	87.9823	358.47
CORUM	PSD95-FYN-NR2A complex (human)	0.0170034	0.0323065	87.9823	358.47
CORUM	Casein kinase II-HMG1 complex (human)	0.0226073	0.0357949	58.6519	222.26
CORUM	NDC80 kinetochore complex (human)	0.0226073	0.0357949	58.6519	222.26
CORUM	FACT complex UV-activated (human)	0.0281796	0.0382437	43.9867	156.996
CORUM	RAF1-PPP2-PIN1 complex (human)	0.0281796	0.0382437	43.9867	156.996
GO Biological Process 2018	spinal cord motor neuron differentiation (GO:0021522)	0.0004759	0.0453	88.76	679.03
GO Biological Process 2018	negative regulation of cardiocyte differentiation (GO:1905208)	0.0006638	0.0453	71	519.57
GO Biological Process 2018	negative regulation of cardiac muscle tissue development (GO:0055026)	0.0006638	0.0453	71	519.57
GO Biological Process 2018	excitatory chemical synaptic transmission (GO:0098976)	0.0006638	0.0453	71	519.57
GO Biological Process 2018	negative regulation of cardiac muscle cell differentiation (GO:2000726)	0.0006638	0.0453	71	519.57
GO Biological Process 2018	calcium ion transport into cytosol (GO:0060402)	0.0001635	0.03487	33.56	292.63
GO Biological Process 2018	ureteric bud morphogenesis (GO:0060675)	0.0001916	0.03487	31.59	270.4
GO Biological Process 2018	branching involved in ureteric bud morphogenesis (GO:0001658)	0.0001916	0.03487	31.59	270.4
GO Molecular function 2018	ionotropic glutamate receptor activity (GO:0004970)	9.568e-05	0.01282	41.32	382.36
GO Molecular function 2018	ligand-gated calcium channel activity (GO:0099604)	0.0001916	0.01284	31.59	270.4
GO Molecular function 2018	NMDA glutamate receptor activity (GO:0004972)	0.0006638	0.02965	71	519.57
GO Cellular component 2018	NMDA selective glutamate receptor complex (GO:0017146)	0.001129	0.03691	50.71	344.13
GO Cellular component 2018	ionotropic glutamate receptor complex (GO:0008328)	0.001419	0.03691	14.9	97.72
PheWeb 2019	Partial epilepsy	0.0001635	0.02812	33.56	292.63
Rare Diseases AutoRIF ARCHS4 Predictions	Omodysplasia 1	7.932e-06	0.01099	8.83	103.7

### Sheet: C. Cortex 6 months
Supplementary Table 5B: Significant differentially methylated probes associated with neurosurgery response 6 months after surgery in the Surrounding cortex to the epileptogenic zone.
Illumina CpG ID	Chromosome	hg19 Genomic coordinate (on Chromosome)	Relation to Island	Genomic elements included in the CpGs*	Genes associated to CpG	Adjusted p-value (FDR)	%Δβ
cg11887355	chr20	3749406	Island	TSS1500	C20orf27	0.00320798	-0.102676
cg27539746	chr10	118764201	N_Shore	Body;Body	KIAA1598	0.0491718	2.12892
cg00356500	chr6	32028152	OpenSea	Body		0.0343157	4.85457

### Sheet: D. Blood 12 months
Supplementary Table 5C. Significant differentially methylated probes associated with neurosurgery response 12 months after surgery in the peripheral blood after adjusting by the different cell types.
* Body: Gene body; TSS1500: 1500 bp upstream of transcriptional start site (TSS): TSS200, 200bp upstream of TSS; UTR: untranslated region
Illumina CpG ID	Chromosome	hg19 Genomic coordinate (on Chromosome)	Relation to Island	Genomic elements included in the CpGs*	Genes associated to CpG	Adjusted p-value (FDR)	%Δβ
cg18484110	chr20	48967561	OpenSea			0.00250473	-0.20752
cg01006898	chr7	131798514	OpenSea			4.59262e-06	0.213212
cg13714644	chr11	108741277	OpenSea	Body	DDX10	0.00805623	7.43175
